## Supplemental Table 1 for "Mechanistic 5’UTR Variant Scoring Expands Rare Variant Discovery in the UK Biobank"

### Sheet: S1 - Phenotype abbreviations
Supplementary Table S1. Abbreviations and full names for the 59 quantitative traits analysed, with their UK Biobank field IDs. Abbreviations are those drawn on the figures; where a figure uses a shorter form for space, it is given in the third column. Category is the UK Biobank assay panel. Organ-system group is a descriptive grouping used only for Figure 2; for blood-count traits it coincides wi…
UK Biobank field ID	Abbreviation used in figures	Alternative short form	Full phenotype name	Category	Organ-system group (Figure 2)
30000	WBC count		White blood cell (leukocyte) count	Blood count	Hematology
30010	RBC count		Red blood cell (erythrocyte) count	Blood count	Hematology
30020	Haemoglobin		Haemoglobin concentration	Blood count	Hematology
30030	Haematocrit		Haematocrit percentage	Blood count	Hematology
30040	MCV		Mean corpuscular volume	Blood count	Hematology
30050	MCH		Mean corpuscular haemoglobin	Blood count	Hematology
30060	MCHC		Mean corpuscular haemoglobin concentration	Blood count	Hematology
30070	RBC distrib width	RBC distrib w.	Red blood cell (erythrocyte) distribution width	Blood count	Hematology
30080	Platelet count		Platelet count	Blood count	Hematology
30090	Platelet crit		Platelet crit	Blood count	Hematology
30100	Mean platelet vol	Mean plt vol	Mean platelet (thrombocyte) volume	Blood count	Hematology
30110	Plt distrib width	Plt distrib w.	Platelet distribution width	Blood count	Hematology
30120	Lymphocyte count		Lymphocyte count	Blood count	Hematology
30130	Monocyte count		Monocyte count	Blood count	Hematology
30140	Neutrophil count		Neutrophil count	Blood count	Hematology
30150	Eosinophil count		Eosinophil count	Blood count	Hematology
30160	Basophil count		Basophil count	Blood count	Hematology
30180	Lymphocyte %		Lymphocyte percentage	Blood count	Hematology
30190	Monocyte %		Monocyte percentage	Blood count	Hematology
30200	Neutrophil %		Neutrophil percentage	Blood count	Hematology
30210	Eosinophil %		Eosinophil percentage	Blood count	Hematology
30220	Basophil %		Basophil percentage	Blood count	Hematology
30240	Reticulocyte %		Reticulocyte percentage	Blood count	Hematology
30250	Reticulocyte count	Reticulocyte ct	Reticulocyte count	Blood count	Hematology
30260	Mean reticuloc vol	Mean retic vol	Mean reticulocyte volume	Blood count	Hematology
30270	Mean sphered cell vol	Mean sph cell vol	Mean sphered cell volume	Blood count	Hematology
30280	Immature retic fr	Immature retic fr.	Immature reticulocyte fraction	Blood count	Hematology
30290	High lt scat %	High lt scat retic %	High light scatter reticulocyte percentage	Blood count	Hematology
30300	High lt scat count	High lt scat retic ct	High light scatter reticulocyte count	Blood count	Hematology
30600	Albumin		Albumin	Blood biochemistry	Liver/Metabolic
30610	Alk phosphatase		Alkaline phosphatase	Blood biochemistry	Liver/Metabolic
30620	ALT		Alanine aminotransferase	Blood biochemistry	Liver/Metabolic
30630	Apolipoprotein A		Apolipoprotein A	Blood biochemistry	Lipid
30640	Apolipoprotein B		Apolipoprotein B	Blood biochemistry	Lipid
30650	AST		Aspartate aminotransferase	Blood biochemistry	Liver/Metabolic
30660	Direct bilirubin		Direct bilirubin	Blood biochemistry	Liver/Metabolic
30670	Urea		Urea	Blood biochemistry	Renal
30680	Calcium		Calcium	Blood biochemistry	Bone/Mineral
30690	Cholesterol		Cholesterol	Blood biochemistry	Lipid
30700	Creatinine		Creatinine	Blood biochemistry	Renal
30710	CRP		C-reactive protein	Blood biochemistry	Inflammation
30720	Cystatin C		Cystatin C	Blood biochemistry	Renal
30730	GGT		Gamma glutamyltransferase	Blood biochemistry	Liver/Metabolic
30740	Glucose		Glucose	Blood biochemistry	Endocrine
30750	HbA1c		Glycated haemoglobin (HbA1c)	Blood biochemistry	Endocrine
30760	HDL cholesterol		HDL cholesterol	Blood biochemistry	Lipid
30770	IGF-1		Insulin-like growth factor 1 (IGF-1)	Blood biochemistry	Endocrine
30780	LDL direct		LDL direct	Blood biochemistry	Lipid
30790	Lipoprotein A		Lipoprotein A	Blood biochemistry	Lipid
30800	Oestradiol		Oestradiol	Blood biochemistry	Endocrine
30810	Phosphate		Phosphate	Blood biochemistry	Bone/Mineral
30820	Rheumatoid factor		Rheumatoid factor	Blood biochemistry	Inflammation
30830	SHBG		Sex hormone-binding globulin (SHBG)	Blood biochemistry	Endocrine
30840	Total bilirubin		Total bilirubin	Blood biochemistry	Liver/Metabolic
30850	Testosterone		Testosterone	Blood biochemistry	Endocrine
30860	Total protein		Total protein	Blood biochemistry	Liver/Metabolic
30870	Triglycerides		Triglycerides	Blood biochemistry	Lipid
30880	Urate		Urate	Blood biochemistry	Renal
30890	Vitamin D		Vitamin D	Blood biochemistry	Bone/Mineral
