## Supplemental Table 2 for "Mechanistic 5’UTR Variant Scoring Expands Rare Variant Discovery in the UK Biobank"

### Sheet: S2 - PTV correlation vs k
Supplementary Table S2. Sensitivity of the 5′UTR-DN versus exome PTV correlation to the carrier-count floor. Each row repeats the analysis of Figure 4a at a different minimum 5′UTR-DN carrier count. The row used in the manuscript (k ≥ 15) is shaded.
Pairs are those with an unweighted 5ULTRA DN burden (af5, score ≥ 0.5) and a published exome protein-truncating variant statistic from the UK Biobank WGS consortium, matched on gene and phenotype; they are not restricted to the genome-wide significant 5ULTRA associations. 'With missense mask' counts pairs whose best consortium coding model was a damaging-missense or nonsynonymous mask, the only p…
Carrier floor (k ≥)	Gene-phenotype pairs	Pearson r	Pearson P	Spearman ρ	Spearman P	Concordant direction	% concordant	With missense mask
0	359	0.337	5.19e-11	0.367	6.98e-13	215	59.9	145
5	55	0.542	1.96e-05	0.718	6.69e-10	45	81.8	20
10	28	0.587	0.00103	0.776	1.21e-06	24	85.7	15
15	23	0.679	0.000369	0.761	2.5e-05	19	82.6	13
20	18	0.733	0.000543	0.856	6.01e-06	17	94.4	11
25	16	0.704	0.00233	0.85	3.05e-05	15	93.8	9
30	16	0.704	0.00233	0.85	3.05e-05	15	93.8	9
