## Supplemental Tables 3 and 4 for "Mechanistic 5’UTR Variant Scoring Expands Rare Variant Discovery in the UK Biobank"

### Sheet: S3 - 5ULTRA GWS hits
Supplementary Table S3. All 58 genome-wide significant 5ULTRA gene-phenotype associations (−log₁₀P > 7.016, k ≥ 5.0), sorted by −log₁₀P. Green = also significant in CADD; blue = haematology; yellow = biochemistry.
Genome-wide significance threshold: −log₁₀P > 7.016 (Bonferroni correction for the 518,380 association tests performed in this suite at k ≥ 5.0: 0.05/518,380). Best-performing model × spectrum per gene-phenotype pair shown.
Gene	Phenotype	Pheno code	−log₁₀P	β (SD units)	SE	k	Mask	Spectrum	Also in CADD?
SHBG	SHBG	30830	87.45	6.468	0.325	13.8	All	MAF < 5%	Yes
GP1BA	Plt distrib. width	30110	69.42	0.823	0.046	510.7	5'UTR-DN	MAF < 0.1%	Yes
GP1BA	Mean platelet vol.	30100	53.05	0.669	0.043	510.7	5'UTR-DN	MAF < 0.1%	Yes
NELFCD	Plt distrib. width	30110	49.65	4.066	0.272	34.8	5'UTR-DN	MAF < 0.1%	No
GP1BA	Platelet count	30080	34.17	-0.549	0.045	510.8	5'UTR-DN	MAF < 5%	Yes
CBFA2T3	MCH	30050	31.25	-1.144	0.097	68.3	High-confidence	MAF < 5%	No
CBFA2T3	MCV	30040	30.95	-1.133	0.097	68.3	High-confidence	MAF < 0.1%	No
APOA1	Apolipoprotein A	30630	28.58	-2.024	0.18	26	High-confidence	MAF < 5%	No
CST9L	Cystatin C	30720	25.98	4.015	0.375	6.7	All	MAF < 5%	No
TRIM10	High lt. scat. %	30290	23.4	-0.396	0.039	16.6	All	MAF < 0.1%	No
TRIM10	High lt. scat. count	30300	23.29	-0.391	0.039	16.6	All	MAF < 0.1%	No
SHBG	Testosterone	30850	23.01	2.228	0.222	13.9	All	MAF < 5%	Yes
TRIM10	Immature retic. fr.	30280	19.42	-0.364	0.04	16.6	All	MAF < 0.1%	No
CBFA2T3	Mean platelet vol.	30100	17.24	0.78	0.09	68.3	High-confidence	MAF < 5%	No
TRIM10	Reticulocyte %	30240	16.07	-0.326	0.039	16.6	All	MAF < 0.1%	No
TRIM10	Reticulocyte count	30250	15.71	-0.318	0.039	16.6	All	MAF < 0.1%	No
SLC22A12	Urate	30880	15.26	-2.771	0.342	5.7	5'UTR-DN	MAF < 0.1%	No
CBFA2T3	Mean retic. vol.	30260	14.57	-0.793	0.1	68.3	High-confidence	MAF < 5%	No
CBFA2T3	Mean sph. cell vol.	30270	14.25	-0.768	0.098	68.3	High-confidence	MAF < 0.1%	No
MSTO1	Reticulocyte %	30240	13.43	2.903	0.384	7.4	All	MAF < 5%	Yes
MSTO1	High lt. scat. %	30290	12.75	2.809	0.381	7.4	All	MAF < 5%	Yes
SLC22A5	WBC count	30000	12.56	-0.123	0.017	3138	High-confidence	MAF < 0.1%	No
MDC1	RBC count	30010	12.48	-0.241	0.033	159.2	All	MAF < 0.1%	Yes
BCL7A	Mean platelet vol.	30100	12.4	-7.156	0.986	6.8	5'UTR-UP	MAF < 5%	No
MED22	Alk. phosphatase	30610	12.27	-0.483	0.067	150.3	5'UTR-DN	MAF < 5%	No
MDC1	High lt. scat. count	30300	12.25	-0.08	0.011	7190	High-confidence	MAF < 0.1%	Yes
MDC1	Haemoglobin	30020	12.12	-0.224	0.031	159.2	All	MAF < 5%	Yes
SLC22A5	Neutrophil count	30140	11.77	-0.12	0.017	3138	High-confidence	MAF < 0.1%	No
MDC1	Reticulocyte count	30250	11.26	-0.076	0.011	7071	5'UTR-DN	MAF < 0.1%	Yes
APOA1	HDL cholesterol	30760	11.17	-1.195	0.174	26	High-confidence	MAF < 0.1%	No
MSTO1	High lt. scat. count	30300	10.26	2.48	0.378	7.4	All	MAF < 5%	Yes
MSTO1	Reticulocyte count	30250	10.13	2.466	0.379	7.4	All	MAF < 5%	Yes
SLC39A7	WBC count	30000	9.56	0.78	0.124	79.8	High-confidence	MAF < 0.1%	No
MDC1	High lt. scat. %	30290	9.34	-0.069	0.011	7190	High-confidence	MAF < 5%	Yes
CBFA2T3	RBC count	30010	9.3	0.542	0.087	68.3	High-confidence	MAF < 0.1%	No
NELFCD	Platelet crit	30090	9.3	-1.599	0.257	34.9	5'UTR-DN	MAF < 0.1%	No
BTNL2	Eosinophil count	30150	9.19	1.316	0.213	25.2	All	MAF < 5%	Yes
SLC22A5	Creatinine	30700	9.11	0.084	0.014	3138	High-confidence	MAF < 0.1%	No
RPL7A	Alk. phosphatase	30610	9.07	2.247	0.366	6.9	All	MAF < 5%	Yes
SAPCD1	Platelet count	30080	9.05	1.856	0.303	42.2	5'UTR-UP	MAF < 5%	No
TRPM8	Total bilirubin	30840	8.88	-2.988	0.493	5.5	All	MAF < 5%	Yes
OR2B3	Neutrophil count	30140	8.66	2.037	0.34	14	All	MAF < 5%	No
SOX15	SHBG	30830	8.65	-2.375	0.397	10.4	5'UTR-DN	MAF < 5%	No
TRIM10	MCV	30040	8.39	0.222	0.038	16.9	All	MAF < 0.1%	No
WDR46	Platelet crit	30090	8.37	-0.914	0.156	146	5'UTR-DN	MAF < 5%	Yes
TRIM10	MCH	30050	8.15	0.219	0.038	16.9	All	MAF < 5%	No
OR2B3	WBC count	30000	8.12	1.95	0.337	14	All	MAF < 5%	No
IGDCC4	MCH	30050	8.07	-1.419	0.247	44.6	High-confidence	MAF < 5%	No
GP1BA	Platelet crit	30090	8.03	-0.256	0.045	510.8	5'UTR-DN	MAF < 0.1%	Yes
MDC1	Mean retic. vol.	30260	7.86	0.216	0.038	156.6	All	MAF < 0.1%	Yes
BTNL2	Eosinophil %	30210	7.84	1.221	0.215	25.3	All	MAF < 5%	Yes
MDC1	Reticulocyte %	30240	7.75	-0.063	0.011	7190	High-confidence	MAF < 0.1%	Yes
ZNF391	MCH	30050	7.74	0.682	0.121	47.7	5'UTR-DN	MAF < 5%	No
UGT1A1	Total bilirubin	30840	7.65	0.616	0.11	72	High-confidence	MAF < 5%	No
POM121L2	MCH	30050	7.5	-1.801	0.325	10.7	All	MAF < 5%	Yes
NELFCD	Platelet count	30080	7.4	-1.408	0.256	34.9	5'UTR-DN	MAF < 0.1%	No
MDC1	Haematocrit	30030	7.22	-0.173	0.032	159.2	All	MAF < 0.1%	Yes
SAPCD1	Platelet crit	30090	7.14	1.632	0.303	42.2	5'UTR-UP	MAF < 5%	No

### Sheet: S3 Legend
Legend
Colour coding
Green rows	Gene-phenotype pair significant in BOTH 5ULTRA and CADD
Blue rows	Haematological trait (pheno codes 30000–30300), 5ULTRA-only or not shared
Yellow rows	Biochemistry trait (pheno codes 30600–30890), 5ULTRA-only or not shared
Columns
Gene	HGNC gene symbol
Phenotype	UK Biobank trait name
Pheno code	UK Biobank field ID
−log₁₀P	Best −log₁₀(P-value) across all model × spectrum combinations for this gene-phenotype pair
β (SD units)	REGENIE effect size estimate in standard deviation units of the phenotype
SE	Standard error of β
k	Burden magnitude of the best model × spectrum
Mask	Burden mask applied: 5'UTR-DN (repressor class), 5'UTR-UP (enhancer class), High-confidence, or All
Spectrum	Allele frequency spectrum: MAF < 0.1% (rare) or MAF < 5% (af5)
Also in CADD?	Yes = this gene-phenotype pair is also genome-wide significant in the other scorer

### Sheet: S4 - CADD GWS hits
Supplementary Table S4. All 38 genome-wide significant CADD gene-phenotype associations (−log₁₀P > 6.331, k ≥ 5.0), sorted by −log₁₀P. Green = also significant in 5ULTRA; blue = haematology; yellow = biochemistry.
Genome-wide significance threshold: −log₁₀P > 6.331 (Bonferroni correction for the 107,033 association tests performed in this suite at k ≥ 5.0: 0.05/107,033). Best-performing model × spectrum per gene-phenotype pair shown.
Gene	Phenotype	Pheno code	−log₁₀P	β (SD units)	SE	k	Mask	Spectrum	Also in 5ULTRA?
SHBG	SHBG	30830	155.63	5.665	0.213	29.4	High-confidence	MAF < 5%	Yes
CSTL1	Cystatin C	30720	75.18	4.003	0.217	26.8	High-confidence	MAF < 5%	No
GP1BA	Plt distrib. width	30110	67.95	7.118	0.406	5.4	High-confidence	MAF < 0.1%	Yes
GP1BA	Mean platelet vol.	30100	51.87	5.782	0.379	5.4	High-confidence	MAF < 5%	Yes
SHBG	Testosterone	30850	42.06	2.048	0.149	26.4	All	MAF < 5%	Yes
PLG	Lipoprotein A	30790	41.76	6.162	0.451	6.4	High-confidence	MAF < 5%	No
GP1BA	Platelet count	30080	34.33	-4.813	0.39	5.4	High-confidence	MAF < 5%	Yes
MSTO1	Reticulocyte %	30240	14.53	1.59	0.201	51.2	High-confidence	MAF < 5%	Yes
TMEM236	AST	30650	14.11	-2.498	0.322	9.1	High-confidence	MAF < 5%	No
MSTO1	High lt. scat. %	30290	13.8	1.538	0.2	51.2	High-confidence	MAF < 5%	Yes
NUAK2	Mean platelet vol.	30100	13.22	-3.823	0.509	5.6	High-confidence	MAF < 5%	No
MDC1	RBC count	30010	12.46	-1.309	0.18	29.3	All	MAF < 5%	Yes
MDC1	Haemoglobin	30020	12.08	-1.214	0.17	29.3	All	MAF < 0.1%	Yes
MDC1	High lt. scat. count	30300	11.83	-1.473	0.208	28.8	All	MAF < 5%	Yes
BTNL2	Eosinophil count	30150	11.4	0.405	0.058	165.9	High-confidence	MAF < 5%	Yes
MSTO1	High lt. scat. count	30300	11.15	1.362	0.199	51.2	High-confidence	MAF < 5%	Yes
MSTO1	Reticulocyte count	30250	11.03	1.356	0.199	51.2	High-confidence	MAF < 5%	Yes
MDC1	Reticulocyte count	30250	10.93	-1.41	0.208	28.8	All	MAF < 5%	Yes
BTNL2	Eosinophil %	30210	9.85	0.378	0.059	165.9	High-confidence	MAF < 5%	Yes
OR2M4	Reticulocyte %	30240	9.57	1.05	0.166	44.3	High-confidence	MAF < 5%	No
RPL7A	Alk. phosphatase	30610	9.4	1.337	0.214	16.7	High-confidence	MAF < 5%	Yes
MDC1	High lt. scat. %	30290	8.98	-1.281	0.21	28.8	All	MAF < 5%	Yes
OR2M4	Reticulocyte count	30250	8.82	0.992	0.164	44.3	High-confidence	MAF < 5%	No
WDR46	Platelet crit	30090	8.53	-3.51	0.591	5.3	High-confidence	MAF < 5%	Yes
GP1BA	Platelet crit	30090	8.34	-2.281	0.389	5.4	High-confidence	MAF < 0.1%	Yes
POM121L2	MCH	30050	7.95	-3.421	0.599	5.6	All	MAF < 5%	Yes
MDC1	Mean retic. vol.	30260	7.91	1.176	0.207	29.3	High-confidence	MAF < 0.1%	Yes
OR2M4	Plt distrib. width	30110	7.86	0.9	0.158	44.3	High-confidence	MAF < 5%	No
MDC1	Reticulocyte %	30240	7.51	-1.166	0.211	28.8	All	MAF < 5%	Yes
MDC1	Haematocrit	30030	7.35	-0.951	0.174	29.3	High-confidence	MAF < 0.1%	Yes
SULT2B1	Alk. phosphatase	30610	7.08	-2.048	0.382	5.7	High-confidence	MAF < 5%	No
SLC26A6	HbA1c	30750	7.07	2.137	0.399	6.5	High-confidence	MAF < 5%	No
OR2M4	Platelet crit	30090	6.87	-0.796	0.151	44.3	High-confidence	MAF < 5%	No
MDC1	RBC distrib. width	30070	6.78	1.09	0.208	29.3	High-confidence	MAF < 0.1%	No
POM121L2	RBC distrib. width	30070	6.72	3.182	0.611	5.6	All	MAF < 5%	No
TRPM8	Total bilirubin	30840	6.68	-1.97	0.38	5.1	All	MAF < 5%	Yes
OR2M4	High lt. scat. %	30290	6.67	0.857	0.165	44.3	High-confidence	MAF < 5%	No
MDC1	Mean sph. cell vol.	30270	6.39	1.027	0.203	29.3	High-confidence	MAF < 5%	No

### Sheet: S4 Legend
Legend
Colour coding
Green rows	Gene-phenotype pair significant in BOTH 5ULTRA and CADD
Blue rows	Haematological trait (pheno codes 30000–30300), 5ULTRA-only or not shared
Yellow rows	Biochemistry trait (pheno codes 30600–30890), 5ULTRA-only or not shared
Columns
Gene	HGNC gene symbol
Phenotype	UK Biobank trait name
Pheno code	UK Biobank field ID
−log₁₀P	Best −log₁₀(P-value) across all model × spectrum combinations for this gene-phenotype pair
β (SD units)	REGENIE effect size estimate in standard deviation units of the phenotype
SE	Standard error of β
k	Burden magnitude of the best model × spectrum
Mask	Burden mask applied: High-confidence, or All
Spectrum	Allele frequency spectrum: MAF < 0.1% (rare) or MAF < 5% (af5)
Also in 5ULTRA?	Yes = this gene-phenotype pair is also genome-wide significant in the other scorer
