## Supplemental Table 5 for "Mechanistic 5’UTR Variant Scoring Expands Rare Variant Discovery in the UK Biobank"

### Sheet: S5 - Genomic inflation (λGC)
Supplementary Table S5. Genomic inflation factor (λGC) by model and allele-frequency spectrum
λGC = median(χ²₁) / 0.4549, computed per model × spectrum on all gene-phenotype association tests passing true_k ≥ 5. Each model × spectrum is a single fixed model, so λGC is interpretable as a calibration metric (no best-of-N selection across models, which would inflate λGC by construction). Per-trait λGC (median and range) is computed separately within each phenotype across genes (traits with ≥…
Scorer	Model	Spectrum	N tests	λGC	N traits	Per-trait λGC (median)	Per-trait λGC (range)	In Fig. S1
5ULTRA	High-confidence	MAF < 5%	125754	1.011	59	1.02	0.89–1.14	Yes
5ULTRA	High-confidence	MAF < 0.1%	124134	1.011	59	1.013	0.89–1.14
5ULTRA	All	MAF < 5%	16409	1.135	57	1.108	0.78–1.59
5ULTRA	All	MAF < 0.1%	6853	1.085	57	1.102	0.61–2.16
5ULTRA	UP/DN	MAF < 5%	123398	1.032	59	1.037	0.89–1.16
5ULTRA	UP/DN	MAF < 0.1%	120572	1.031	59	1.035	0.87–1.15
5ULTRA	Joint (ACAT)	MAF < 5%	630	0.919	0
5ULTRA	Joint (ACAT)	MAF < 0.1%	630	0.919	0
CADD	High-confidence	MAF < 5%	62777	1.045	59	1.037	0.90–1.24	Yes
CADD	High-confidence	MAF < 0.1%	22450	1.01	59	0.984	0.82–1.30
CADD	All	MAF < 5%	17842	1.183	57	1.183	0.82–1.70
CADD	All	MAF < 0.1%	3964	1.038	57	1.025	0.64–1.83
