## Supplemental Table 6 and 7 for "Mechanistic 5’UTR Variant Scoring Expands Rare Variant Discovery in the UK Biobank"

### Sheet: S6_Nature_Concordance
Supplementary Table S6. 5ULTRA concordance with Nature 2025 significant 5'UTR PheWAS associations (−log₁₀P ≥ 8.0, n = 42)
Gene	Phenotype	Consortium −log₁₀P	5ULTRA −log₁₀P	CADD −log₁₀P	Direction (Consortium / 5ULTRA)	Status	Relative strength	Notes (if not detected)
BCL2L11	Eosinophil %	14.9	36.5	26.6	↑ / ↑	Detected (Bonferroni)	stronger
BCL2L11	Eosinophil count	12.1	31.1	23.7	↑ / ↑	Detected (Bonferroni)	stronger
LRRC75B	GGT	23.5	25.4	25.2	↑ / ↑	Detected (Bonferroni)	comparable
FBXW9	Plt distrib width	16.3	17.9	25.5	↑ / ↑	Detected (Bonferroni)	comparable
SLC4A1	Mean retic. vol.	28.4	15.9	27.4	↓ / ↓	Detected (Bonferroni)	weaker
GRINA	ALT	15	13.4	13.9	↓ / ↓	Detected (Bonferroni)	comparable
SLC4A1	Mean sph. cell vol.	25.2	12.4	22.3	↓ / ↓	Detected (Bonferroni)	weaker
SOX15	SHBG	8.2	10.9	6.7	↓ / ↓	Detected (Bonferroni)	stronger
BCL2L11	Neutrophil %	9.4	5.9	2.7	↓ / ↓	Detected (Bonferroni)	weaker
SLC4A1	MCHC	13.7	5.7	10.1	↑ / ↑	Detected (Bonferroni)	weaker
CCR2	Monocyte count	10.1	3.4	0.8	↓ / ↓	Detected (Bonferroni)	weaker
ATG16L1	Direct bilirubin	11.8	2.1	5.8	↑ / ↑	Detected (nominal)	weaker
ATG16L1	Total bilirubin	17.6	1.9	8.1	↑ / ↑	Detected (nominal)	weaker
CCR2	Monocyte %	10.9	1.9	1.7	↓ / ↓	Detected (nominal)	weaker
ACOT13	Alk. phosphatase	57.2	1.9	1.5	↓ / ↓	Detected (nominal)	weaker
GP1BB	Plt distrib width	9.4	1.3	2.9	↑ / ↑	Detected (nominal)	weaker
PLA2G15	MCH	11.6	2.3	2.3	↑ / ↓	Not detected		Opposite direction (5ULTRA −log₁₀P = 2.3)
PLA2G15	MCV	11.7	1.9	1.7	↑ / ↓	Not detected		Opposite direction (5ULTRA −log₁₀P = 1.9)
HBB	MCHC	9.3	1.3	0.9	↓ / ↑	Not detected		Opposite direction (5ULTRA −log₁₀P = 1.3)
ZNF229	Apolipoprotein B	9	1.1	0.7	↓ / ↑	Not detected		Opposite direction (5ULTRA −log₁₀P = 1.1)
CDC42	Alk. phosphatase	21.3	1.1	1.1	↓ / ↓	Not detected		Insufficient carriers (max k = 1.2)
CBL	Platelet crit	35.5	0.9	0.8	↑ / ↓	Not detected		Opposite direction (5ULTRA −log₁₀P = 0.9)
RNF10	High lt. scat. count	8.9	0.7	2.0	↓ / ↑	Not detected		Opposite direction (5ULTRA −log₁₀P = 0.7)
RNF10	High lt. scat. %	8.8	0.7	1.6	↓ / ↑	Not detected		Opposite direction (5ULTRA −log₁₀P = 0.7)
RNF10	Immature retic. frac.	8.3	0.6	3.5	↓ / ↓	Not detected		Insufficient carriers (max k = 0.8)
SLC22A3	Lipoprotein A	32.3	0.5	0.7	↑ / ↑	Not detected		Insufficient carriers (max k = 0.6)
MROH2A	Total bilirubin	12.6	0.5	1.8	↑ / ↓	Not detected		Opposite direction (5ULTRA −log₁₀P = 0.5)
SLC35G6	SHBG	8	0.5	1.5	↓ / ↓	Not detected		No 5ULTRA signal detected
CBL	Platelet count	24.3	0.5	0.5	↑ / ↓	Not detected		Opposite direction (5ULTRA −log₁₀P = 0.5)
APOC3	Triglycerides	23.4	0.5	0.7	↓ / ↓	Not detected		Insufficient carriers (max k = 1.0)
HBB	MCH	22.7	0.4	0.3	↓ / ↓	Not detected		Insufficient carriers (max k = 0.1)
HBB	RBC distrib. width	13	0.3	0.5	↑ / ↓	Not detected		Opposite direction (5ULTRA −log₁₀P = 0.3)
LDLR	Cholesterol	8.7	0.3	1.7	↑ / ↑	Not detected		Insufficient carriers (max k = 1.0)
PLA2G15	Mean retic. vol.	9.2	0.3	0.9	↑ / ↑	Not detected		Insufficient carriers (max k = 1.7)
HBB	MCV	20.3	0.3	0.2	↓ / ↓	Not detected		Insufficient carriers (max k = 0.1)
MROH2A	Direct bilirubin	9.6	0.2	0.2	↑ / ↑	Not detected		Insufficient carriers (max k = 1.0)
APOC3	HDL cholesterol	42.2	0.2	0.2	↑ / ↓	Not detected		Opposite direction (5ULTRA −log₁₀P = 0.2)
PLA2G15	Mean sph. cell vol.	9.2	0.2	0.9	↑ / ↑	Not detected		Insufficient carriers (max k = 1.7)
LDLR	Apolipoprotein B	9	0.1	0.8	↑ / ↓	Not detected		Opposite direction (5ULTRA −log₁₀P = 0.1)
LDLR	LDL direct	9.2	0.1	1.4	↑ / ↑	Not detected		Insufficient carriers (max k = 1.0)
APOC3	Apolipoprotein A	16	0.1	0.2	↑ / ↑	Not detected		Insufficient carriers (max k = 1.0)
HBB	RBC count	8.8	0.0	0.1	↑ / ↑	Not detected		Insufficient carriers (max k = 0.1)
Colour key:
Detected (Bonferroni)
Detected (nominal)
Not detected
Concordance (fair comparison, no minimum-carrier filter; direction-concordant): Bonferroni −log₁₀P > 2.92 (0.05/42) primary; nominal −log₁₀P > 1.30 (P < 0.05) sensitivity. "Relative strength" compares the 5ULTRA −log₁₀P to the consortium value (stronger ≥1.1×, comparable 0.8–1.1×, weaker <0.8×); it is descriptive only and does not affect detection status. "Direction" gives the sign of the burden …

### Sheet: S7_Novel_Genes
Supplementary Table S7. Novel 5ULTRA gene-phenotype associations absent from the Nature 2025 Consortium catalog (n = 18), and genes with substantially higher 5ULTRA power (n = 5)
Gene	Phenotype	5ULTRA −log₁₀P	Effect size (β, SD units)	Weighted burden sum (k)	Best model
Part A — Novel genes: entirely absent from the Nature 2025 catalog
NELFCD	Plt distrib width	49.6	4.066	34.8	5ULTRA DN
CBFA2T3	MCH	31.3	-1.144	68.3	5ULTRA High-confidence
CST9L	Cystatin C	26	4.015	6.7	5ULTRA All
TRIM10	High lt. scat. %	23.4	-0.396	16.6	5ULTRA All
MSTO1	Reticulocyte %	13.4	2.903	7.4	5ULTRA All
MDC1	RBC count	12.5	-0.241	159.2	5ULTRA All
BCL7A	Mean platelet vol.	12.4	-7.156	6.8	5ULTRA UP
MED22	Alk. phosphatase	12.3	-0.483	150.3	5ULTRA DN
SLC39A7	WBC count	9.6	0.78	79.8	5ULTRA High-confidence
BTNL2	Eosinophil count	9.2	1.316	25.2	5ULTRA All
RPL7A	Alk. phosphatase	9.1	2.247	6.9	5ULTRA All
SAPCD1	Platelet count	9.1	1.856	42.2	5ULTRA UP
TRPM8	Total bilirubin	8.9	-2.988	5.5	5ULTRA All
OR2B3	Neutrophil count	8.7	2.037	14	5ULTRA All
WDR46	Platelet crit	8.4	-0.914	146	5ULTRA DN
IGDCC4	MCH	8.1	-1.419	44.6	5ULTRA High-confidence
ZNF391	MCH	7.7	0.682	47.7	5ULTRA DN
POM121L2	MCH	7.5	-1.801	10.7	5ULTRA All
Gene	Phenotype	5ULTRA −log₁₀P	best −log₁₀P	Weighted burden sum (k)	Best model
Part B — Higher-power genes: present in Nature 2025 catalog but sub-threshold (−log₁₀P < 8)
SHBG	SHBG	87.4	2.0	13.8	5ULTRA All
GP1BA	Plt distrib width	69.4	1.5	510.7	5ULTRA DN
APOA1	Apolipoprotein A	28.6	5.4	26	5ULTRA High-confidence
SLC22A12	Urate	15.3	1.8	5.7	5ULTRA DN
UGT1A1	Total bilirubin	7.6	3.7	72	5ULTRA High-confidence
5ULTRA GWS threshold: −log₁₀P > 7.016 (Bonferroni correction for the 518,380 association tests performed in the 5ULTRA suite at k ≥ 5: 0.05/518,380). k is the aggregate weighted allele count for the best model × spectrum (the sum of weighted allele dosages across all individuals, REGENIE --build-mask sum), not a raw carrier count; pairs with k < 5 were excluded.
